# Integrative analysis of GWAS and co-localisation data suggests novel genes associated with age-related multimorbidity

**DOI:** 10.1101/2022.11.11.22282236

**Authors:** Clare E. West, Mohd Karim, Maria J. Falaguera, Leo Speidel, Charlotte J. Green, Lisa Logie, Jeremy Schwartzentruber, David Ochoa, Janet M. Lord, Michael A. J. Ferguson, Chas Bountra, Graeme F. Wilkinson, Beverley Vaughan, Andrew R. Leach, Ian Dunham, Brian D. Marsden

## Abstract

Advancing age is the greatest risk factor for developing multiple age-related diseases. When developing therapeutics, using a Geroscience approach to target the shared underlying pathways of ageing, rather than individual diseases, may be an effective way to treat and prevent age-related morbidity while potentially reducing the burden of polypharmacy. We harness the Open Targets Platform and Open Targets Genetics Portal to perform a systematic analysis of nearly 1,400 genome-wide association studies (GWAS) mapped to 34 age-related diseases and traits to identify genetic signals that appear to be shared between two or more of these traits. We identify 995 targets with shared genetic links to these age-related diseases and traits, which are enriched in mechanisms of ageing and include known ageing and longevity-related genes. Of these 995 genes, 128 are the target of an approved or investigational drug, 526 have experimental evidence of binding pockets or are predicted to be tractable by small molecule or antibody modality approaches, and 341 have no existing tractability evidence, representing underexplored genes which may reveal novel biological insights and therapeutic opportunities. We present these candidate targets in a web application, TargetAge, to enable the exploration and prioritisation of possible novel drug targets for age-related multimorbidity.
