## Supplementary material for "Integrative analysis of GWAS and co-localisation data suggests novel genes associated with age-related multimorbidity": SI Table 2: SITable2.csv

diseaseId	diseaseName	specificDiseaseId	specificDiseaseName	n_gwas_studies	has_sumstats	n_variants	description
EFO_0004502	adiponectin measurement	EFO_0004502	adiponectin measurement	8	0	41	Adiponectin measurement is a measurement of the circulating hormone adiponectin in serum. Adiponectin regulated modulates glucose regulation and fatty acid catabolism. Low circulating adiponectin concentrations (hypoadiponectinemia; <4 μg/mL) are associated with a variety of diseases, including dysmetabolism (type 2 diabetes, insulin resistance, hypertension, dyslipidemia, metabolic syndrome, hyp…
EFO_0004502	adiponectin measurement	EFO_0007737	BMI-adjusted adiponectin measurement	1	0	7	Adiponection measurement that has been adjusted by subjects’ body mass index by performing linear regressions for adiponectin against BMI
EFO_1002011	adult onset asthma	EFO_1002011	adult onset asthma	7	1	336	Asthma that starts in adulthood
EFO_0001365	age-related macular degeneration	EFO_0001365	age-related macular degeneration	16	4	108	Degenerative changes in the macula lutea of the retina.
EFO_0000249	Alzheimer's disease	EFO_0000249	Alzheimer's disease	58	9	251	A progressive, neurodegenerative disease characterized by loss of function and death of nerve cells in several areas of the brain leading to loss of cognitive function such as memory and language.
EFO_0000249	Alzheimer's disease	EFO_1001870	late-onset Alzheimers disease	4	2	14	This is the most common form of the disease, which happens to people age 65 and older. It may or may not run in families. So far, researchers haven’t found a particular gene that causes it. No one knows for sure why some people get it and others don’t.
EFO_0003914	atherosclerosis	EFO_0003914	atherosclerosis	5	3	12	A thickening and loss of elasticity of the walls of ARTERIES that occurs with formation of ATHEROSCLEROTIC PLAQUES within the ARTERIAL INTIMA.
EFO_0003914	atherosclerosis	EFO_0004265	peripheral arterial disease	6	2	29	A disorder of the arteries supplying the upper and lower extremity and the visceral organs. This includes the mesenteric arteries, the renal arteries and the aorta and excludes cerebrovascular arterial disease. Patients experience cramping and pain usually in the calves and thighs while walking. The symptoms subside with rest.
EFO_0003914	atherosclerosis	EFO_0009783	carotid atherosclerosis	1	0	4	A thickening and loss of elasticity of the walls of carotid arteries that occur with formation of atherosclerotic plaques.
EFO_0003914	atherosclerosis	MONDO_0021661	coronary atherosclerosis	3	3	97	Atherosclerosis of the coronary vasculature.
EFO_0007873	cartilage thickness measurement	EFO_0007873	cartilage thickness measurement	1	0	5	Quantification of the thickness of cartilage in a joint, most commonly the hip joint, for example using minimal joint space width (mJSW) as a proxy measure. Cartilage thickness is an indicator of joint health, which makes it a suitable biomarker for osteoarthritis.
EFO_0003884	chronic kidney disease	EFO_0000401	diabetic nephropathy	4	2	6	Progressive kidney disorder caused by vascular damage to the glomerular capillaries, in patients with diabetes mellitus. It is usually manifested with nephritic syndrome and glomerulosclerosis.
EFO_0003884	chronic kidney disease	EFO_0003884	chronic kidney disease	11	2	62	The end-stage of CHRONIC RENAL INSUFFICIENCY. It is characterized by the severe irreversible kidney damage (as measured by the level of PROTEINURIA) and the reduction in GLOMERULAR FILTRATION RATE to less than 15 ml per min (Kidney Foundation: Kidney Disease Outcome Quality Initiative, 2002). These patients generally require HEMODIALYSIS or KIDNEY TRANSPLANTATION.
EFO_0003884	chronic kidney disease	EFO_0004996	type 1 diabetes nephropathy	4	0	5	Diabetic nephropathy is a progressive kidney disease caused by angiopathy of capillaries in the kidney glomeruli. In type 1 diabetes hyperglycaemia starts in the first decades of life and is usually the only recognized cause of nephropathy.
EFO_0003884	chronic kidney disease	EFO_0004997	type 2 diabetes nephropathy	5	0	19	Diabetic nephropathy is a progressive kidney disease caused by angiopathy of capillaries in the kidney glomeruli. In type 2 diabetes hyperglycaemia starts after the forties, usually when the kidneys have already suffered the long‐term consequences of ageing and of other recognized promoters of chronic renal injury such as arterial hypertension, obesity, dyslipidaemia, and smoking.
EFO_0000341	chronic obstructive pulmonary disease	EFO_0000341	chronic obstructive pulmonary disease	55	13	480	A group of disorders affecting the bronchi and the lung parenchyma. It is characterized by chronic and irreversible obstruction of the airflow. It includes chronic bronchitis and pulmonary emphysema.
EFO_0000341	chronic obstructive pulmonary disease	EFO_0000464	emphysema	6	4	9	A subcategory of chronic obstructive pulmonary disease (COPD). It occurs in people who smoke and suffer from chronic bronchitis. It is characterized by inflation of the alveoli, alveolar wall damage, and reduction in the number of alveoli, resulting in difficulty breathing.
EFO_0000341	chronic obstructive pulmonary disease	EFO_0006505	chronic bronchitis	2	2	3	A type of chronic obstructive pulmonary disease characterized by chronic inflammation in the bronchial tree that results in edema, mucus production, obstruction, and reduced airflow to and from the lung alveoli. The most common cause is tobacco smoking. Signs and symptoms include coughing with excessive mucus production, and shortness of breath.
HP_0012532	Chronic pain	EFO_0010100	multisite chronic pain	1	0	39	A chronic pain phenotype that is defined as the number of sites on the body at which chronic pain is experienced.
HP_0012532	Chronic pain	HP_0012532	Chronic pain				Persistent pain, usually defined as pain that has lasted longer than 3 to 6 months.
EFO_0007710	cognitive decline measurement	EFO_0007710	cognitive decline measurement	2	0	16	quantification of some aspect of cognitive decline such as the rate at which it occurs or its severity, for example in patients with dementia or Alzheimer's disease. Cognitive decline is ususally assessed using a structured-interview protocol covering a number of standardised areas.
EFO_0009267	delirium	EFO_0009267	delirium				A disorder characterized by confusion; inattentiveness; disorientation; illusions; hallucinations; agitation; and in some instances autonomic nervous system overactivity. It may result from toxic/metabolic conditions or structural brain lesions. (From Adams et al., Principles of Neurology, 6th ed, pp411-2)
EFO_0009885	frailty measurement	EFO_0009885	frailty measurement				Quantification of some aspect of frailty. Frailty is usually described as clinical state of heightened vulnerability to poor resolution of homeostasis after a stressor event, which thereby increases the risk of adverse outcomes, including falls, delirium, disability and mortality.
EFO_0007680	gait measurement	EFO_0007680	gait measurement	2	0	72	quantification of some aspect of a person's gait such as rhythm, variability or step length
EFO_0000516	glaucoma	EFO_0000516	glaucoma	11	6	235	Increased pressure in the eyeball due to obstruction of the outflow of aqueous humor.
EFO_0000516	glaucoma	EFO_0004190	open-angle glaucoma	23	2	261	Glaucoma in which the angle of the anterior chamber is open and the trabecular meshwork does not encroach on the base of the iris.
EFO_0000516	glaucoma	EFO_1001022	low tension glaucoma	1	0	6	A form of GLAUCOMA in which chronic optic nerve damage and loss of vision normally attributable to buildup of intraocular pressure occurs despite prevailing conditions of normal intraocular pressure.
EFO_0000516	glaucoma	EFO_1001506	primary angle closure glaucoma	2	0	16	A type of glaucoma with optic nerve damage in an eye that has evidence of angle closure and in which there is no evidence of a secondary cause. Evidence of optic nerve damage can include s optic disc abnormalities (Vertical cup:disc ratio over the 97. 5th percentile in the normal population), visual field defects. The role of increased intraocular pressure (IOP) in glaucoma is debated, but an IOP…
EFO_0006941	grip strength measurement	EFO_0006941	grip strength measurement	12	2	547	quantification of the force applied by the hand to pull on or suspend from objects
EFO_0009762	healthspan	EFO_0009762	healthspan	2	0	26	The period of a person's life during which they are generally healthy and free from serious or chronic illness.
EFO_0003777	heart disease	EFO_0000266	aortic stenosis	3	0	8	In the same amount or manner; to the same degree; in the role, function, or capacity of.
EFO_0003777	heart disease	EFO_0000275	atrial fibrillation	22	5	566	Abnormal cardiac rhythm that is characterized by rapid, uncoordinated firing of electrical impulses in the upper chambers of the heart (HEART ATRIA). In such case, blood cannot be effectively pumped into the lower chambers of the heart (HEART VENTRICLES). It is caused by abnormal impulse generation.
EFO_0003777	heart disease	EFO_0000318	cardiomyopathy	3	3	12	A disease of the heart muscle or myocardium proper. Cardiomyopathies may be classified as either primary or secondary, on the basis of etiology, or on the pathophysiology of the lesion: hypertrophic, dilated, or restrictive.
EFO_0003777	heart disease	EFO_0000373	congestive heart failure	2	1	3	Heart failure accompanied by EDEMA, such as swelling of the legs and ankles and congestion in the lungs.
EFO_0003777	heart disease	EFO_0000407	dilated cardiomyopathy	2	0	16	An intrinsic cardiomyopathy that results in damage to the myocardium causing the heart to pump blood inefficiently.
EFO_0003777	heart disease	EFO_0000612	myocardial infarction	13	7	227	NECROSIS of the MYOCARDIUM caused by an obstruction of the blood supply to the heart (CORONARY CIRCULATION).
EFO_0003777	heart disease	EFO_0001645	coronary artery disease	44	4	1069	Narrowing of the coronary arteries due to fatty deposits inside the arterial walls. The diagnostic criteria may include documented history of any of the following: documented coronary artery stenosis greater than or equal to 50% (by cardiac catheterization or other modality of direct imaging of the coronary arteries); previous coronary artery bypass surgery (CABG); previous percutaneous coronary …
EFO_0003777	heart disease	EFO_0003144	heart failure	10	7	67	Inability of the heart to pump blood at an adequate rate to meet tissue metabolic requirements. Clinical symptoms of heart failure include: unusual dyspnea on light exertion, recurrent dyspnea occurring in the supine position, fluid retention or rales, jugular venous distension, pulmonary edema on physical exam, or pulmonary edema on chest x-ray presumed to be cardiac dysfunction.
EFO_0003777	heart disease	EFO_0003777	heart disease	2	2	9	A disease involving the heart and/or pericardium.
EFO_0003777	heart disease	EFO_0003911	atrial flutter	4	4	138	Rapid, irregular atrial contractions caused by a block of electrical impulse conduction in the right atrium and a reentrant wave front traveling up the inter-atrial septum and down the right atrial free wall or vice versa. Unlike ATRIAL FIBRILLATION which is caused by abnormal impulse generation, typical atrial flutter is caused by abnormal impulse conduction. As in atrial fibrillation, patients …
EFO_0003777	heart disease	EFO_0004269	cardiac arrhythmia	8	4	47	Any disturbances of the normal rhythmic beating of the heart or MYOCARDIAL CONTRACTION. Cardiac arrhythmias can be classified by the abnormalities in HEART RATE, disorders of electrical impulse generation, or impulse conduction.
EFO_0003777	heart disease	EFO_0005137	conduction system disorder	2	2	2	A disease involving the conducting system of heart.
EFO_0003777	heart disease	EFO_0005239	aortic valve calcification	2	0	5	Calcification of the aortic valve
EFO_0003777	heart disease	EFO_0005672	acute coronary syndrome	4	0	12	Signs and symptoms related to acute ischemia of the myocardium secondary to coronary artery disease. The clinical presentation covers a spectrum of heart diseases from unstable angina to myocardial infarction.
EFO_0003777	heart disease	EFO_0009275	premature cardiac contractions	1	0	1	A type of cardiac arrythmia with ventricular or atrial contractions that are initiated early by an ectopic site (outside of the sinoatrial node).
EFO_0003777	heart disease	EFO_0009276	ventricular ectopy	1	0	1	A type of cardiac arrhythmia with premature ventricular contractions or beats caused by signals originating from ectopic sites.
EFO_0003777	heart disease	EFO_0009277	supraventricular ectopy	2	0	2	A type of cardiac arrhythmia with premature atrial contractions or beats caused by signals originating from ectopic atrial sites.
EFO_0003777	heart disease	EFO_0009551	heart valve disease	2	2	5	A disease involving the cardial valve.
EFO_0003777	heart disease	EFO_1000985	intermediate coronary syndrome	2	2	12	Angina pectoris (or equivalent type of ischemic discomfort) which has recently changed in frequency, duration, intensity, or occurs at rest.
EFO_0003777	heart disease	EFO_1001161	rheumatic heart disease	2	2	5	An autoinflammatory condition following an infection with Group A Beta Hemolytic Streptococcus (GABHS), in which the heart is attacked by antibodies formed in reaction to a recent GABHS infection. Chief anatomic changes of the valve include leaflet thickening, commissural fusion, and shortening and thickening of the tendinous cords, all of which can result in valvular dysfunction.
EFO_0003777	heart disease	EFO_1001375	Myocardial Ischemia	3	3	84	A disorder of cardiac function caused by insufficient blood flow to the muscle tissue of the heart. The decreased blood flow may be due to narrowing of the coronary arteries (coronary artery disease), to obstruction by a thrombus (coronary thrombosis), or less commonly, to diffuse narrowing of arterioles and other small vessels within the heart. Severe interruption of the blood supply to the myoc…
EFO_0003777	heart disease	EFO_1001493	cardiac embolism	1	0	2	an embolism that is a result of an obstruction in a cardiac vessel due to a blood clot or other foreign matters
EFO_0003777	heart disease	EFO_1001771	cardiac edema	1	1	26	Abnormal fluid retention by the body due to impaired cardiac function or heart failure. It is usually characterized by increase in venous and capillary pressure, and swollen legs when standing. It is different from the generalized edema caused by renal dysfunction (NEPHROTIC SYNDROME).
EFO_0003777	heart disease	MONDO_0000591	intrinsic cardiomyopathy	2	2	9	A cardiomyopathy that is due to abnormalities in heart muscle cells.
EFO_0003777	heart disease	MONDO_0001302	hypertensive heart disease	2	2	3	Abnormal enlargement of the heart resulting from long-standing hypertension.
EFO_0003777	heart disease	MONDO_0004596	cor pulmonale	3	3	21	Hypertrophy and dilation of the right ventricle of the heart that is caused by pulmonary hypertension. This condition is often associated with pulmonary parenchymal or vascular diseases, such as chronic obstructive pulmonary disease and pulmonary embolism.
EFO_0003777	heart disease	MONDO_0021661	coronary atherosclerosis	3	3	97	Atherosclerosis of the coronary vasculature.
EFO_0009270	heel bone mineral density	EFO_0009270	heel bone mineral density	12	6	3704	Quantification of the mineral density of the heel bone
EFO_0000537	hypertension	EFO_0000537	hypertension	25	9	934	Persistently high systemic arterial BLOOD PRESSURE. Based on multiple readings (BLOOD PRESSURE DETERMINATION), hypertension is currently defined as when SYSTOLIC PRESSURE is consistently greater than 140 mm Hg or when DIASTOLIC PRESSURE is consistently 90 mm Hg or more.
EFO_0000537	hypertension	EFO_0001361	pulmonary arterial hypertension	1	0	3	Pulmonary arterial hypertension (PAH) is a group of diseases characterized by elevated pulmonary arterial resistance leading to right heart failure. PAH is progressive and potentially fatal. PAH may be idiopathic and/ or familial, or induced by drug or toxin (drug-or toxin-induced PAH) or associated with other diseases like congenital heart disease, connective tissue disease, HIV, schistosomiasis…
EFO_0000537	hypertension	EFO_1002032	primary hypertension	3	2	82	Hypertension that presents without an identifiable cause.
EFO_0000768	idiopathic pulmonary fibrosis	EFO_0000768	idiopathic pulmonary fibrosis	1	0	13	Idiopathic pulmonary fibrosis (IPF) is a nonneoplastic pulmonary disease that is characterized by the formation of scar tissue within the lungs in the absence of any known cause.
EFO_0004995	lean body mass	EFO_0004995	lean body mass	24	12	7421	The weight of all organs and tissue in an individual less the weight of the individual's body fat.
EFO_0006792	Lewy body dementia	EFO_0006792	Lewy body dementia	3	0	3	A progressive form of dementia characterized by the presence of protein deposits called Lewy bodies in the midbrain and cerebral cortex, and loss of cholinergic and dopaminergic neurons. The signs and symptoms overlap with Alzheimer and Parkinson disease.
EFO_0004529	lipid measurement	EFO_0004529	lipid measurement	50	0	97	A measure of circulating lipid
EFO_0004529	lipid measurement	EFO_0004530	triglyceride measurement	144	3	1975	A triglyceride measurement is a quantification of triglycerides in some body fluid, used as a biomarker for cardiovascular disease.
EFO_0004529	lipid measurement	EFO_0004611	low density lipoprotein cholesterol measurement	103	4	2309	The measurement of LDL cholesterol in blood used as a risk indicator for heart disease.
EFO_0004529	lipid measurement	EFO_0004612	high density lipoprotein cholesterol measurement	132	3	2366	The measurement of HDL cholesterol in blood used as a risk indicator for heart disease.
EFO_0004529	lipid measurement	EFO_0004622	sphingolipid measurement	13	0	22	Is a quantification of sphingolipids - molecules playing a role in signal transmission.
EFO_0004529	lipid measurement	EFO_0004639	phospholipid measurement	11	0	36	Is a quantification of phospholipids, typically in blood used as a biomarker in diet studies.
EFO_0004529	lipid measurement	EFO_0005110	fatty acid measurement	20	0	34	The determination of the amount of fatty acids present in a sample.
EFO_0004529	lipid measurement	EFO_0005680	omega-6 polyunsaturated fatty acid measurement	9	0	15	The determination of the amount of omega-6 polyunsaturated fatty acids present in a sample.
EFO_0004529	lipid measurement	EFO_0006796	very long-chain saturated fatty acid measurement	3	0	7	The determination of the amount of very long-chain saturated fatty acids present in a sample. VLSFAs are fatty acids with 20 or more carbons.
EFO_0004529	lipid measurement	EFO_0006807	linoleic acid measurement	2	0	3	The determination of the amount of linoleic acid present in a sample.
EFO_0004529	lipid measurement	EFO_0006808	arachidonic acid measurement	1	0	2	The determination of the amount of arachidonic acid present in a sample.
EFO_0004529	lipid measurement	EFO_0006809	docosapentaenoic acid measurement	3	0	6	The determination of the amount of docosapentaenoic acid present in a sample.
EFO_0004529	lipid measurement	EFO_0006810	oleic acid measurement	6	0	9	The determination of the amount of oleic acid present in a sample.
EFO_0004529	lipid measurement	EFO_0006811	linolenic acid measurement	2	0	2	The determination of the amount of linolenic acid present in a sample.
EFO_0004529	lipid measurement	EFO_0006821	trans fatty acid measurement	2	0	2	The determination of the amount of trans fatty acids, a kind of unsaturated fatty acids, present in a sample.
EFO_0004529	lipid measurement	EFO_0006824	cis/trans-18:2 fatty acid measurement	1	0	1	The determination of the amount of trans fatty acids with 18 carbons and 2 double bonds, with the first one in cis configuration and the 2nd one in trans configuration, present in a sample.
EFO_0004529	lipid measurement	EFO_0006826	trans/trans-18:2 fatty acid measurement	1	0	1	The determination of the amount of trans fatty acids with 18 carbons and 2 double bonds, both of which are in trans configuration, present in a sample.
EFO_0004529	lipid measurement	EFO_0007630	glycerophospholipid measurement	35	0	38	Is a quantification, typically in blood, of glycerophospholipids, a group of glycerol-based phospholipids
EFO_0004529	lipid measurement	EFO_0007759	alpha-linolenic acid measurement	1	0	8	The determination of the amount of alpha-linolenic acid present in a sample.
EFO_0004529	lipid measurement	EFO_0007760	eicosapentaenoic acid measurement	1	0	2	The determination of the amount of eicosapentaenoic acid present in a sample.
EFO_0004529	lipid measurement	EFO_0007761	docosahexaenoic acid measurement	3	0	5	The determination of the amount of docosahexaenoic acid present in a sample.
EFO_0004529	lipid measurement	EFO_0007804	LDL cholesterol change measurement	6	0	19	quantification of the change in LDL cholesterol levels in an individual over time, eg over the course of several hours after a high-fat meal or following treatment with a cholesterol-lowering drug
EFO_0004529	lipid measurement	EFO_0007805	HDL cholesterol change measurement	5	0	46	quantification of the change in HDL cholesterol levels in an individual over time, eg over the course of several hours after a high-fat meal or following treatment with a cholesterol-lowering drug
EFO_0004529	lipid measurement	EFO_0007929	triglyceride:HDL cholesterol ratio	1	0	2	quantification of the ratio of triglyceride to HDL cholesterol in a sample
EFO_0004529	lipid measurement	EFO_0007930	LDL cholesterol:HDL cholesterol ratio	1	0	2	quantification of the ratio of LDL cholesterol to HDL cholesterol in a sample
EFO_0004529	lipid measurement	EFO_0007931	non-HDL cholesterol:HDL cholesterol ratio	1	0	1	quantification of the ratio of non-HDL cholesterol to HDL cholesterol in a sample
EFO_0004529	lipid measurement	EFO_0007973	palmitoleic acid measurement	1	0	4	The determination of the amount of palmitoleic acid present in a sample.
EFO_0004529	lipid measurement	EFO_0007974	vaccenic acid measurement	2	0	4	The determination of the amount of vaccenic acid present in a sample.
EFO_0004529	lipid measurement	EFO_0007975	gondoic acid measurement	2	0	3	The determination of the amount of gondoic acid present in a sample.
EFO_0004529	lipid measurement	EFO_0008317	very low density lipoprotein cholesterol measurement	29	0	51	quantification of the amount of very low density lipoprotein cholesterol in a sample
EFO_0004529	lipid measurement	EFO_0008350	alpha-linoleic acid measurement	1	0	1	quantification of the amount of alpha-linoleic acid in a sample
EFO_0004529	lipid measurement	EFO_0008359	eicosadienoic acid measurement	1	0	1	quantification of the amount of eicosadienoic acid in a sample
EFO_0004529	lipid measurement	EFO_0010118	sphingomyelin measurement	6	0	10	A quantification of sphingomyeline in a sample.
EFO_0004529	lipid measurement	EFO_0010222	ceramide measurement	7	0	9	A quantification of ceramides.
EFO_0004529	lipid measurement	EFO_0010224	lysophosphatidylcholine measurement	5	0	6	A quantification of lysophosphatidylcholines.
EFO_0004529	lipid measurement	EFO_0010225	lysophosphatidylethanolamine measurement	3	0	5	A quantification of lysophosphatidylethanolamines.
EFO_0004529	lipid measurement	EFO_0010226	phosphatidylcholine measurement	16	0	24	A quantification of phosphatidylcholines.
EFO_0004529	lipid measurement	EFO_0010227	phosphatidylcholine ether measurement	8	0	9	A quantification of phosphatidylcholine ethers.
EFO_0004529	lipid measurement	EFO_0010228	phosphatidylethanolamine measurement	3	0	4	A quantification of phosphatidylethanolamines.
EFO_0004529	lipid measurement	EFO_0010229	phosphatidylethanolamine ether measurement	3	0	4	A quantification of phosphatidylethanolamine ethers.
EFO_0004529	lipid measurement	EFO_0010230	phosphatidylinositol measurement	5	0	9	A quantification of phosphatidylinositols.
EFO_0004529	lipid measurement	EFO_0010340	cholesteryl ester 14:0 measurement	1	0	1	The quantification of cholesteryl ester 14:0 levels in a sample.
EFO_0004529	lipid measurement	EFO_0010341	cholesteryl ester 16:0 measurement	1	0	3	The quantification of cholesteryl ester 16:0 levels in a sample.
EFO_0004529	lipid measurement	EFO_0010346	cholesteryl ester 18:3 measurement	1	0	2	The quantification of cholesteryl ester 18:3 levels in a sample.
EFO_0004529	lipid measurement	EFO_0010348	cholesteryl ester 20:4 measurement	1	0	2	The quantification of cholesteryl ester 20:4 levels in a sample.
EFO_0004529	lipid measurement	EFO_0010349	cholesteryl ester 20:5 measurement	1	0	1	The quantification of cholesteryl ester 20:5 levels in a sample.
EFO_0004529	lipid measurement	EFO_0010353	diacylglycerol 34:2 measurement	1	0	1	The quantification of diacylglycerol 34:2 levels in a sample.
EFO_0004529	lipid measurement	EFO_0010354	diacylglycerol 36:1 measurement	1	0	2	The quantification of diacylglycerol 36:1 levels in a sample.
EFO_0004529	lipid measurement	EFO_0010355	diacylglycerol 36:2 measurement	1	0	1	The quantification of diacylglycerol 36:2 levels in a sample.
EFO_0004529	lipid measurement	EFO_0010362	lysophosphatidylcholine 20:3 measurement	1	0	1	The quantification of lysophosphatidylcholine 20:3 levels in a sample.
EFO_0004529	lipid measurement	EFO_0010363	lysophosphatidylcholine 20:4 measurement	1	0	1	The quantification of lysophosphatidylcholine 20:4 levels in a sample.
EFO_0004529	lipid measurement	EFO_0010364	lysophosphatidylcholine 20:5 measurement	1	0	1	The quantification of lysophosphatidylcholine 20:5 levels in a sample.
EFO_0004529	lipid measurement	EFO_0010365	lysophosphatidylcholine 22:6 measurement	1	0	1	The quantification of lysophosphatidylcholine 22:6 levels in a sample.
EFO_0004529	lipid measurement	EFO_0010366	lysophosphatidylethanolamine 16:0 measurement	1	0	2	The quantification of lysophosphatidylethanolamine 16:0 levels in a sample.
EFO_0004529	lipid measurement	EFO_0010367	lysophosphatidylethanolamine 18:0 measurement	1	0	1	The quantification of lysophosphatidylethanolamine 18:0 levels in a sample.
EFO_0004529	lipid measurement	EFO_0010369	lysophosphatidylethanolamine 18:2 measurement	1	0	1	The quantification of lysophosphatidylethanolamine 18:2 levels in a sample.
EFO_0004529	lipid measurement	EFO_0010370	lysophosphatidylethanolamine 20:4 measurement	1	0	2	The quantification of lysophosphatidylethanolamine 20:4 levels in a sample.
EFO_0004529	lipid measurement	EFO_0010373	phosphatidylcholine 32:1 measurement	1	0	1	The quantification of phosphatidylcholine 32:1 levels in a sample.
EFO_0004529	lipid measurement	EFO_0010374	phosphatidylcholine 32:2 measurement	1	0	1	The quantification of phosphatidylcholine 32:2 levels in a sample.
EFO_0004529	lipid measurement	EFO_0010376	phosphatidylcholine 34:2 measurement	1	0	1	The quantification of phosphatidylcholine 34:2 levels in a sample.
EFO_0004529	lipid measurement	EFO_0010377	phosphatidylcholine 34:3 measurement	1	0	2	The quantification of phosphatidylcholine 34:3 levels in a sample.
EFO_0004529	lipid measurement	EFO_0010382	phosphatidylcholine 36:4 measurement	1	0	2	The quantification of phosphatidylcholine 36:4 levels in a sample.
EFO_0004529	lipid measurement	EFO_0010386	phosphatidylcholine 38:4 measurement	1	0	2	The quantification of phosphatidylcholine 38:4 levels in a sample.
EFO_0004529	lipid measurement	EFO_0010387	phosphatidylcholine 38:5 measurement	1	0	2	The quantification of phosphatidylcholine 38:5 levels in a sample.
EFO_0004529	lipid measurement	EFO_0010389	phosphatidylcholine 40:6 measurement	1	0	1	The quantification of phosphatidylcholine 40:6 levels in a sample.
EFO_0004529	lipid measurement	EFO_0010390	sphingomyelin 14:0 measurement	1	0	3	The quantification of sphingomyelin 14:0 levels in a sample.
EFO_0004529	lipid measurement	EFO_0010398	sphingomyelin 24:1 measurement	1	0	2	The quantification of sphingomyelin 24:1 levels in a sample.
EFO_0004529	lipid measurement	EFO_0010405	triacylglycerol 48:2 measurement	1	0	1	The quantification of triacylglycerol 48:2 levels in some body fluid, used as a biomarker for disease.
EFO_0004529	lipid measurement	EFO_0010406	triacylglycerol 48:3 measurement	1	0	1	The quantification of triacylglycerol 48:3 levels in some body fluid, used as a biomarker for disease.
EFO_0004529	lipid measurement	EFO_0010410	triacylglycerol 50:3 measurement	1	0	1	The quantification of triacylglycerol 50:3 levels in some body fluid, used as a biomarker for disease.
EFO_0004529	lipid measurement	EFO_0010411	triacylglycerol 50:4 measurement	1	0	1	The quantification of triacylglycerol 50:4 levels in some body fluid, used as a biomarker for disease.
EFO_0004529	lipid measurement	EFO_0010414	triacylglycerol 52:2 measurement	1	0	1	The quantification of triacylglycerol 52:2 levels in some body fluid, used as a biomarker for disease.
EFO_0004529	lipid measurement	EFO_0010416	triacylglycerol 52:4 measurement	1	0	1	The quantification of triacylglycerol 52:4 levels in some body fluid, used as a biomarker for disease.
EFO_0004529	lipid measurement	EFO_0010417	triacylglycerol 52:5 measurement	1	0	1	The quantification of triacylglycerol 52:5 levels in some body fluid, used as a biomarker for disease.
EFO_0004529	lipid measurement	EFO_0010420	triacylglycerol 54:2 measurement	1	0	1	The quantification of triacylglycerol 54:2 levels in some body fluid, used as a biomarker for disease.
EFO_0004529	lipid measurement	EFO_0010421	triacylglycerol 54:3 measurement	1	0	1	The quantification of triacylglycerol 54:3 levels in some body fluid, used as a biomarker for disease.
EFO_0004529	lipid measurement	EFO_0010422	triacylglycerol 54:4 measurement	1	0	1	The quantification of triacylglycerol 54:4 levels in some body fluid, used as a biomarker for disease.
EFO_0004529	lipid measurement	EFO_0010423	triacylglycerol 54:5 measurement	1	0	2	The quantification of triacylglycerol 54:5 levels in some body fluid, used as a biomarker for disease.
EFO_0004529	lipid measurement	EFO_0010428	triacylglycerol 56:10 measurement	1	0	1	The quantification of triacylglycerol 56:10 levels in some body fluid, used as a biomarker for disease.
EFO_0004529	lipid measurement	EFO_0010430	triacylglycerol 56:3 measurement	1	0	1	The quantification of triacylglycerol 56:3 levels in some body fluid, used as a biomarker for disease.
EFO_0004529	lipid measurement	EFO_0010437	triacylglycerol 58:10 measurement	2	0	2	The quantification of triacylglycerol 58:10 levels in some body fluid, used as a biomarker for disease.
EFO_0004300	longevity	EFO_0004300	longevity	10	0	47	The length of time of an organism's life.
EFO_0004300	longevity	EFO_0007796	parental longevity	15	8	113	length of an individual's parents' life, either taken individually (paternal or maternal longevity) or in combination and sometimes used as an indicator of an individual longevity
EFO_0000195	metabolic syndrome	EFO_0000195	metabolic syndrome	14	0	126	A cluster of metabolic risk factors for CARDIOVASCULAR DISEASES and TYPE 2 DIABETES MELLITUS. The major components of metabolic syndrome X include excess ABDOMINAL FAT; atherogenic DYSLIPIDEMIA; HYPERTENSION; HYPERGLYCEMIA; INSULIN RESISTANCE; a proinflammatory state; and a prothrombotic (THROMBOSIS) state. (from AHA/NHLBI/ADA Conference Proceedings, Circulation 2004; 109:551-556)
HP_0002180	Neurodegeneration	HP_0002180	Neurodegeneration				Progressive loss of neural cells and tissue.
EFO_0001073	obesity	EFO_0001073	obesity	21	8	137	A disorder involving an excessive amount of body fat.
EFO_0002506	osteoarthritis	EFO_0002506	osteoarthritis	15	8	101	A noninflammatory degenerative joint disease occurring chiefly in older persons, characterised by degeneration of the articular cartilage, hypertrophy of bone at the margins and changes in the synovial membrane. It is accompanied by pain and stiffness, particularly after prolonged activity.
EFO_0002506	osteoarthritis	EFO_0004616	osteoarthritis, knee	11	8	85	Knee osteoarthritis is a degenerative disease of the knee joint
EFO_0002506	osteoarthritis	EFO_1000786	osteoarthritis, hip	15	9	112	Osteoarthritis of the hip is also very common and can affect either one or both hips. You’re most likely to feel pain deep at the front of your groin, but also at the side and front of your thigh, in your buttock or down to your knee (this is called radiated pain). If you have severe hip osteoarthritis, you may find your affected leg seems a little shorter than the other because of the bone on ei…
EFO_0002506	osteoarthritis	EFO_1000787	osteoarthritis, spine	2	2	3	Changes that affect the bones of your spine and the discs between the bones are often called spondylosis, but they’re very similar to the changes caused by osteoarthritis in other joints. X-rays show that spondylosis is extremely common, but it’s not the most common cause of back pain or neck pain and often doesn’t cause any problems at all.
EFO_0002506	osteoarthritis	EFO_1000789	osteoarthritis, hand	1	0	1	Osteoarthritis of the hands usually happens as part of nodal osteoarthritis (a form of osteoarthritis that runs in families). This mainly affects women and often starts in your 40s or 50s, around the menopause (the time when menstruation ends and it’s no longer possible to have children).
EFO_0003882	osteoporosis	EFO_0003882	osteoporosis	8	4	20	A condition of reduced bone mass, with decreased cortical thickness and a decrease in the number and size of the trabeculae of cancellous bone (but normal chemical composition), resulting in increased fracture incidence. Osteoporosis is classified as primary (Type 1, postmenopausal osteoporosis; Type 2, age-associated osteoporosis; and idiopathic, which can affect juveniles, premenopausal women, …
EFO_0002508	Parkinson's disease	EFO_0002508	Parkinson's disease	21	2	244	A neurodegenerative disease that results_from degeneration of the central nervous system that often impairs the sufferer's motor skills, speech, and other functions.
EFO_0000685	rheumatoid arthritis	EFO_0000685	rheumatoid arthritis	42	9	521	A chronic systemic disease, primarily of the joints, marked by inflammatory changes in the synovial membranes and articular structures, widespread fibrinoid degeneration of the collagen fibers in mesenchymal tissues, and by atrophy and rarefaction of bony structures. Etiology is unknown, but autoimmune mechanisms have been implicated.
EFO_0000685	rheumatoid arthritis	EFO_0003898	ankylosing spondylitis	10	0	237	An autoimmune chronic inflammatory disorder characterized by inflammation in the vertebral joints of the spine and sacroiliac joints. It predominantly affects young males. Patients present with stiffness and pain in the spine.
EFO_0000685	rheumatoid arthritis	EFO_0009459	ACPA-positive rheumatoid arthritis	2	2	18	A subtype of rheumatoid arthritis defined by the presence of autoantibodies that are directed against citrullinated peptides and proteins.
EFO_1000653	sarcopenia	EFO_1000653	sarcopenia				Progressive decline in muscle mass due to aging which results in decreased functional capacity of muscles.
EFO_0000712	stroke	EFO_0000712	stroke	24	9	111	A sudden, nonconvulsive loss of neurologic function due to an ischemic or hemorrhagic intracranial vascular event. In general, cerebrovascular accidents are classified by anatomic location in the brain, vascular distribution, etiology, age of the affected individual, and hemorrhagic vs. nonhemorrhagic nature. (From Adams et al., Principles of Neurology, 6th ed, pp777-810)
EFO_0000712	stroke	EFO_0005524	large artery stroke	9	1	33	stroke caused by the blockage of blood flow in one of the large arteries feeding the brain
EFO_0000712	stroke	EFO_1001504	small vessel stroke	4	0	4	stroke caused by the blockage of blood flow in one of the small blood vessels in the brain
EFO_0000712	stroke	EFO_1001976	cardioembolic stroke	7	1	20	stroke caused by the blockage of blood flow in a brain vessel through a clot or other foreign matters pumped from the heart to the brain
EFO_0001360	type II diabetes mellitus	EFO_0001360	type II diabetes mellitus	90	16	3062	A type of diabetes mellitus that is characterized by insulin resistance or desensitization and increased blood glucose levels. This is a chronic disease that can develop gradually over the life of a patient and can be linked to both environmental factors and heredity.
